# Intensified Blood Pressure Control During Hospital Admission and on Discharge: A Systematic Review and Meta-Analysis

**DOI:** 10.1101/2025.04.22.25325620

**Authors:** Yevhen Kushnir, Nelson Barrera, Pedro Arias-Sanchez, Erick Romero, Iurii Statnii, Anton Stolear, Kristina Golovataya, Maria Fernanda Solorzano, Evgeny Shkolnik

**Author notes:** co-first author. **Address for correspondence: Yevhen Kushnir**, MD, Nelson **Barrera**, MD **SBH Health System**, Department of Internal Medicine, NY **10457**, **United States;**, **Evgeny Shkolnik**, MD, FACC; Yale University School of Medicine, **267 Grant St**, **Bridgeport**, CT **06610;**. **Funding:** This research has not been funded directly by any organization. **Disclosure statement:** The remaining authors have nothing to disclose.

## Abstract

**Background:** Limited single-center studies suggest that intense blood pressure (BP) control during non-cardiac admissions with elevated BP may lead to worse outcomes.

**Objectives:** We aimed to perform a systematic review and meta-analysis exploring the safety of intensified BP control compared to a more conservative approach in patients with asymptomatic elevated BP in non-cardiac admissions and on discharge.

**Methods:** We searched PubMed, Cochrane, and Embase for studies comparing intensified vs. conservative management of elevated BP during hospital stay in patients with non-cardiac admissions. The primary outcomes were stroke, acute kidney injury (AKI), myocardial infarction (MI), and length of stay (LOS).

**Results:** Four studies of 77448 patients were included, of whom 38724 underwent intensified BP control vs 38724 conservative. The follow-up period ranged from 1 to 365 days. The pooled analysis showed a significant difference in stroke (OR 3.69; 95% CI 1.47-9.28; p <0.006), AKI (OR 1.22; 95% CI 1.14-1.30; p<0.00001), longer LOS (MD 1.52; 95% CI 1.11-1.93 p<0.00001) and nonsignificant difference in MI (OR 2.08; 95% CI, 0.84-5.16, p = 0.12) in the intensified BP management group.

**Conclusion:** This meta-analysis suggests that an intensified control of asymptomatic elevated BP during non-cardiac hospitalization and on discharge is associated with higher odds of stroke, AKI, and prolonged length of stay when compared with conservative control.

**CONDENSED ABSTRACT:** Studies suggest that intense blood pressure (BP) control during non-cardiac admissions with elevated BP may lead to worse outcomes. We performed a systematic review and meta-analysis of 77448 patients from 4 non-randomized studies exploring the safety of intensified BP control compared to a more conservative approach in patients with asymptomatic elevated BP in non-cardiac admissions and on discharge. Our results suggest that intensified blood pressure control was associated with higher odds of stroke, AKI, and prolonged length of stay when compared with conservative control. Further randomized controlled trials are need it to support our results.
