## Supplementary material for "Intensified Blood Pressure Control During Hospital Admission and on Discharge: A Systematic Review and Meta-Analysis": Data extraction sheet ( for systematic review and meta-analysis): HTN data extraction sheet.xlsx

### Sheet: Sheet1
Author and year	Study location	Type of study	i-BP/n-I BP criteria	n=	SBP	HTN	CAD	MI	Arrhythmias	AKI	Diabetes	CKD	Stroke	HF	BMI	Smoking	Males,%	Age
Anderson, 2019	US	Retrospective cohort	New or higher dose anti HTN*/before admission regimen	2074/2074	138.3/137.9	NA	43.4/43.9	5.5/5	32/31.2	N/A	56/57.5	N/A	17.4./18.6	34.1/35.9	27.9/28.1	N/A	97.5/97.8	76.8/76.6
Rastogi, 2020	US	Retrospective cohort	IV anti HTN* medication or new class of oral anti HTN*/before admission regimen	4520/4520	138.1/138.1	53/52.4	13,6/13.9	1.8/1.7	12.3/11.8	N/A	26.7/26.6	14.3/14.7	7.2/7.2	9.3/9.6	29.8/29.9	18.5/17.7	44/43.3	69.8/69.7
Mohandas, 2021	US	Retrospective cohort	PRN† BP+Scheduled BP/Scheduled BP	4219/4219	157/156	90/89	N/A	15/15	N/A	N/A	47/48	40/41	33/34	33/32	28/28	23/23	45/45	62±16/ 63±15
Canales, 2025	US	Retrospective cohort	PRN† BP/No PRN BP	27957/27957	155.7/154.7	76.8/76.7	28.8/30.6	N/A	N/A	N/A	42.9/43.7	26.3/27.6	12.8/12.8	24.0/27.8	N/A	28.7/27.9	96.7/96.8	71.0±11.8/71.4±11.5
